# Genomics and epidemiology of a novel SARS-CoV-2 lineage in Manaus, Brazil

**DOI:** 10.1101/2021.02.26.21252554

**Authors:** Nuno R. Faria, Thomas A. Mellan, Charles Whittaker, Ingra M. Claro, Darlan da S. Candido, Swapnil Mishra, Myuki A. E. Crispim, Flavia C. Sales, Iwona Hawryluk, John T. McCrone, Ruben J. G. Hulswit, Lucas A. M. Franco, Mariana S. Ramundo, Jaqueline G. de Jesus, Pamela S. Andrade, Thais M. Coletti, Giulia M. Ferreira, Camila A. M. Silva, Erika R. Manuli, Rafael H. M. Pereira, Pedro S. Peixoto, Moritz U. Kraemer, Nelson Gaburo, Cecilia da C. Camilo, Henrique Hoeltgebaum, William M. Souza, Esmenia C. Rocha, Leandro M. de Souza, Mariana C. de Pinho, Leonardo J. T Araujo, Frederico S. V. Malta, Aline B. de Lima, Joice do P. Silva, Danielle A. G. Zauli, Alessandro C. de S. Ferreira, Ricardo P Schnekenberg, Daniel J. Laydon, Patrick G. T. Walker, Hannah M. Schlüter, Ana L. P. dos Santos, Maria S. Vidal, Valentina S. Del Caro, Rosinaldo M. F. Filho, Helem M. dos Santos, Renato S. Aguiar, José L. P. Modena, Bruce Nelson, James A. Hay, Melodie Monod, Xenia Miscouridou, Helen Coupland, Raphael Sonabend, Michaela Vollmer, Axel Gandy, Marc A. Suchard, Thomas A. Bowden, Sergei L. K. Pond, Chieh-Hsi Wu, Oliver Ratmann, Neil M. Ferguson, Christopher Dye, Nick J. Loman, Philippe Lemey, Andrew Rambaut, Nelson A. Fraiji, Maria do P. S. S. Carvalho, Oliver G. Pybus, Seth Flaxman, Samir Bhatt, Ester C. Sabino

## Abstract

Cases of SARS-CoV-2 infection in Manaus, Brazil, resurged in late 2020, despite high levels of previous infection there. Through genome sequencing of viruses sampled in Manaus between November 2020 and January 2021, we identified the emergence and circulation of a novel SARS-CoV-2 variant of concern, lineage P.1, that acquired 17 mutations, including a trio in the spike protein (K417T, E484K and N501Y) associated with increased binding to the human ACE2 receptor. Molecular clock analysis shows that P.1 emergence occurred around early November 2020 and was preceded by a period of faster molecular evolution. Using a two-category dynamical model that integrates genomic and mortality data, we estimate that P.1 may be 1.4–2.2 times more transmissible and 25-61% more likely to evade protective immunity elicited by previous infection with non-P.1 lineages. Enhanced global genomic surveillance of variants of concern, which may exhibit increased transmissibility and/or immune evasion, is critical to accelerate pandemic responsiveness.

**One-Sentence Summary:** We report the evolution and emergence of a SARS-CoV-2 lineage of concern associated with rapid transmission in Manaus.

---

Brazil has experienced high mortality during the COVID-19 pandemic, recording >250,000 deaths and >10 million reported cases, as of February 2020. SARS-CoV-2 infection and disease burden have been highly variable across the country, with Amazonas state in north Brazil being the worst-affected region (*1*). Serological surveillance of blood donors in Manaus, the capital city of Amazonas and the largest city in the Amazon region, has suggested >67% cumulative attack rates by October 2020 (*2*). Similar but slightly lower seroprevalences have also been reported for cities in neighbouring regions (*3, 4*). However, the level of previous infection in Manaus was clearly not sufficient to prevent a rapid resurgence in SARS-CoV-2 transmission and mortality there during late 2020 and early 2021 (*5*), which has placed a significant pressure on the city’s healthcare system.

Here, we show that the second wave of infection in Manaus was associated with the emergence and rapid spread of a new SARS-CoV-2 lineage of concern, named lineage P.1. The lineage carries a unique constellation of mutations, including several that have been previously determined to be of virological importance (*6-10*) and which are located in the spike protein receptor binding domain (RBD), the region of the virus involved in recognition of the angiotensin-converting enzyme-2 receptor cell surface receptor (*11*). Using genomic data, structure-based mapping of mutations of interest onto the spike protein, and dynamical epidemiology modelling of genomic and mortality data, we investigate the emergence of the P.1 lineage and explore epidemiological explanations for the resurgence of COVID-19 in Manaus.
