## Supplementary material for "Genomics and epidemiology of a novel SARS-CoV-2 lineage in Manaus, Brazil": Data S2

### Sheet: Data S2
Id_cadde	GISAID_ID	Library	Sequence	Lineage	Lab	Municipality_collection	Date_collection	Symptom_onset	RDRPRV	CT_Gene_E_CDL_4	GT_Gene_N2_CDL_4	Nb_reads_mapped	Average_depth_coverage	Bases_covered_above10x	Bases_covered_above25x	Reference_covered_Perc
CD1715	EPI_ISL_1060920	L70-71	B1_1_28|CADDE-L70-71-CD1715|Amazonas_Manaus|2020-12-15	B.1.1.28	A	MANAUS	2020-12-15	NA	19.96	19.32	6	66378	66378	29836	29279	97
CD1716	EPI_ISL_1060884	L70-71	P1|CADDE-L70-71-CD1716|Amazonas_Manaus|2020-12-16	P.1	A	MANAUS	2020-12-16	NA	23.89	23.48	7	43809	43809	29209	28625	95
CD1717	EPI_ISL_1060924	L70-71	B1_1_28|CADDE-L70-71-CD1717|Amazonas_Manaus|2020-12-16	B.1.1.28	A	MANAUS	2020-12-16	NA	22.87	22.12	8	69137	69137	29835	29279	97
CD1718	EPI_ISL_1060900	L70-71	P1|CADDE-L70-71-CD1718|Amazonas_Manaus|2020-12-16	P.1	A	MANAUS	2020-12-16	NA	19.32	18.59	9	24939	24939	29663	29023	97
CD1719	EPI_ISL_1060923	L70-71	P2|CADDE-L70-71-CD1719|Amazonas_Manaus|2020-12-15	P.2	A	MANAUS	2020-12-15	NA	21.9	21.17	10	59884	59884	29836	29279	97
CD1720	EPI_ISL_1060995	L70-71	Other|CADDE-L70-71-CD1720|Amazonas_Manaus|2020-12-16	B.1.1.119	A	MANAUS	2020-12-16	NA	27.38	26.41	11	36838	36838	29273	23995	80
CD1721	EPI_ISL_1060918	L70-71	P1|CADDE-L70-71-CD1721|Amazonas_Manaus|2020-12-17	P.1	A	MANAUS	2020-12-17	NA	20.33	19.9	12	85060	85060	29836	29279	97
CD1722	EPI_ISL_1060914	L70-71	P1|CADDE-L70-71-CD1722|Amazonas_Manaus|2020-12-17	P.1	A	MANAUS	2020-12-17	NA	20.39	19.53	13	71332	71332	29808	29203	97
CD1723	EPI_ISL_1060943	L70-71	P1|CADDE-L70-71-CD1723|Amazonas_Manaus|2020-12-17	P.1	A	MANAUS	2020-12-17	NA	26.86	26.71	14	75160	75160	29449	27663	92
CD1724	EPI_ISL_1060994	L70-71	Other|CADDE-L70-71-CD1724|Amazonas_Manaus|2020-12-17	B.1.1.33	A	MANAUS	2020-12-17	NA	29.98	29.52	15	35798	35798	29215	23662	79
CD1725	EPI_ISL_1060910	L70-71	Other|CADDE-L70-71-CD1725|Amazonas_Manaus|2020-12-16	B.1.1.33	A	MANAUS	2020-12-16	NA	20.83	20.48	16	63304	63304	29673	29117	97
CD1726	EPI_ISL_1060925	L70-71	Other|CADDE-L70-71-CD1726|Amazonas_Manaus|2020-12-17	B.1.1.33	A	MANAUS	2020-12-17	NA	25.51	24.16	17	31599	31599	29834	29269	97
CD1727	EPI_ISL_1060954	L70-71	P1|CADDE-L70-71-CD1727|Amazonas_Manaus|2020-12-18	P.1	A	MANAUS	2020-12-18	NA	26.4	24.76	18	33790	33790	29373	28060	93
CD1728	EPI_ISL_1060926	L70-71	P2|CADDE-L70-71-CD1728|Amazonas_Manaus|2020-12-18	P.2	A	MANAUS	2020-12-18	NA	22.69	21.85	19	46420	46420	29661	29279	97
CD1729	EPI_ISL_1060891	L70-71	P2|CADDE-L70-71-CD1729|Amazonas_Manaus|2020-12-17	P.2	A	MANAUS	2020-12-17	NA	23.26	22.46	20	16471	16471	29419	28796	96
CD1730	EPI_ISL_1061025	L70-71	Other|CADDE-L70-71-CD1730|Amazonas_Manaus|2020-12-16	B.1.1.250	A	MANAUS	2020-12-16	NA	21.24	21.03	21	7685	7685	29663	26368	88
CD1731	EPI_ISL_1060887	L70-71	B1_1_28|CADDE-L70-71-CD1731|Amazonas_Manaus|2020-12-17	B.1.1.28	A	MANAUS	2020-12-17	NA	20.45	19.94	22	22269	22269	29491	28751	96
CD1732	EPI_ISL_1060928	L70-71	Other|CADDE-L70-71-CD1732|Amazonas_Manaus|2020-12-19	B.1.1.33	A	MANAUS	2020-12-19	NA	23.77	21.92	23	15955	15955	29417	27285	91
CD1733	EPI_ISL_1060904	L70-71	P1|CADDE-L70-71-CD1733|Amazonas_Manaus|2020-12-21	P.1	A	MANAUS	2020-12-21	NA	21.91	20.29	24	15307	15307	29421	29027	97
CD1734	EPI_ISL_1060997	L70-71	P1|CADDE-L70-71-CD1734|Amazonas_Manaus|2020-12-21	P.1	A	MANAUS	2020-12-21	NA	26.04	24.96	25	43432	43432	28982	24378	81
CD1735	EPI_ISL_1060927	L70-71	B1_1_28|CADDE-L70-71-CD1735|Amazonas_Manaus|2020-12-21	B.1.1.28	A	MANAUS	2020-12-21	NA	21.12	20.42	26	30057	30057	29830	29279	97
CD1736	EPI_ISL_1060971	L70-71	P1|CADDE-L70-71-CD1736|Amazonas_Manaus|2020-12-21	P.1	A	MANAUS	2020-12-21	NA	29.38	28.77	27	18641	18641	28104	19432	64
CD1737	EPI_ISL_1060876	L70-71	P1|CADDE-L70-71-CD1737|Amazonas_Manaus|2020-12-21	P.1	A	MANAUS	2020-12-21	NA	17.79	16.83	28	16322	16322	29637	28532	95
CD1738	EPI_ISL_1060974	L70-71	P2|CADDE-L70-71-CD1738|Amazonas_Manaus|2020-12-21	P.2	A	MANAUS	2020-12-21	NA	25.82	24.4	29	13183	13183	28919	21556	72
CD1739	EPI_ISL_1060902	L70-71	P1|CADDE-L70-71-CD1739|Amazonas_Manaus|2020-12-21	P.1	A	MANAUS	2020-12-21	NA	21.44	20.28	30	29933	29933	29829	29030	97
CD1740	EPI_ISL_1061027	L70-71	P1|CADDE-L70-71-CD1740|Amazonas_Manaus|2020-12-21	P.1	A	MANAUS	2020-12-21	NA	22.41	21.38	31	11621	11621	29430	27007	90
CD1741	EPI_ISL_1061006	L70-71	B1_1_28|CADDE-L70-71-CD1741|Amazonas_Manaus|2020-12-22	B.1.1.28	A	MANAUS	2020-12-22	NA	29.58	28.01	32	21314	21314	29438	25136	84
CD1742	EPI_ISL_1060886	L70-71	P2|CADDE-L70-71-CD1742|Amazonas_Manaus|2020-12-22	P.2	A	MANAUS	2020-12-22	NA	19.54	18.83	33	25133	25133	29832	28787	96
CD1743	EPI_ISL_1060947	L70-71	P1|CADDE-L70-71-CD1743|Amazonas_Manaus|2020-12-22	P.1	A	MANAUS	2020-12-22	NA	22.11	21.31	34	13010	13010	29449	27854	93
CD1744	EPI_ISL_1061029	L70-71	P2|CADDE-L70-71-CD1744|Amazonas_Manaus|2020-12-21	P.2	A	MANAUS	2020-12-21	NA	20.63	19.96	35	4688	4688	29622	26886	89
CD1745	EPI_ISL_1060963	L70-71	P2|CADDE-L70-71-CD1745|Amazonas_Manaus|2020-12-22	P.2	A	MANAUS	2020-12-22	NA	18.7	12.81	36	3823	3823	28525	18626	62
CD1746	EPI_ISL_1060972	L70-71	P1|CADDE-L70-71-CD1746|Amazonas_Manaus|2020-12-23	P.1	A	MANAUS	2020-12-23	NA	26.81	25.4	38	6117	6117	28995	20007	66
CD1747	EPI_ISL_1060967	L70-71	P1|CADDE-L70-71-CD1747|Amazonas_Manaus|2020-12-23	P.1	A	MANAUS	2020-12-23	NA	29.47	28.04	39	3807	3807	28323	18639	62
CD1748	EPI_ISL_1060949	L70-71	B1_1_28|CADDE-L70-71-CD1748|Amazonas_Manaus|2020-12-23	B.1.1.28	A	MANAUS	2020-12-23	NA	22.3	21.42	40	17517	17517	29653	28107	93
CD1749	EPI_ISL_1060981	L70-71	P1|CADDE-L70-71-CD1749|Amazonas_Manaus|2020-12-23	P.1	A	MANAUS	2020-12-23	NA	27.4	25.48	41	4944	4944	28977	22279	74
CD1750	EPI_ISL_1060990	L70-71	P1|CADDE-L70-71-CD1750|Amazonas_Manaus|2020-12-23	P.1	A	MANAUS	2020-12-23	NA	28.78	27.85	42	10307	10307	28787	23276	77
CD1751	EPI_ISL_1060978	L70-71	P1|CADDE-L70-71-CD1751|Amazonas_Manaus|2020-12-23	P.1	A	MANAUS	2020-12-23	NA	26.63	24.62	43	18117	18117	29197	22593	75
CD2233	EPI_ISL_1061001	L78	P2|CADDE-L78-CD2233_2|Amazonas_Manaus|2020-12-23	P.2	B	MANAUS	2020-12-23		NA	12.9	14.7	7693	97.295	27242	23443	80.721
CD2235	EPI_ISL_1060969	L78	P1|CADDE-L78-CD2235_2|Amazonas_Manaus|2020-12-28	P1	B	MANAUS	2020-12-28		NA			15639	202.341	21136	18937	62.2647
CD2236	EPI_ISL_1060993	L78	P2|CADDE-L78-CD2236_2|Amazonas_Manaus|2020-12-28	P.2	B	MANAUS	2020-12-28		NA			16932	212.678	25845	23381	77.2732
CD2237	EPI_ISL_1060931	L78	P1|CADDE-L78-CD2237_2|Amazonas_Manaus|2020-12-28	P1	B	MANAUS	2020-12-28		NA			11658	147.837	28266	27156	90.6765
CD2238	EPI_ISL_1060977	L78	P2|CADDE-L78-CD2238_2|Amazonas_Manaus|2020-12-28	P.2	B	MANAUS	2020-12-28		NA			10205	132.44	24195	20816	70.4645
CD2240	EPI_ISL_1060986	L78	P1|CADDE-L78-CD2240_2|Amazonas_Manaus|2020-12-28	P1	B	MANAUS	2020-12-28		NA			24484	316.099	24813	22476	74.3036
CD2241	EPI_ISL_1060962	L79	P1|CADDE-L79-CD2241_1|Amazonas_Manaus|2020-12-28	P1	B	MANAUS	2020-12-28		NA	15.6	17.3	3569	47.0649	21168	16726	55.3657
CD2242	NA	L79	P1|CADDE-L79-CD2242_1|Amazonas_Manaus|2020-12-28	P1	B	MANAUS	2020-12-28		NA			1630	21.5128	19335	9344	38.7352
CD2247	NA	L79	P1|CADDE-L79-CD2247_1|Amazonas_Manaus|2020-12-23	P1	B	MANAUS	2020-12-23		NA			1346	19.2442	15618	7491	29.2914
CD2252	NA	L79	P1|CADDE-L79-CD2252_1|Amazonas_Manaus|2020-12-22	P1	B	MANAUS	2020-12-22		NA	18.5	21.1	1425	18.6908	16991	8005	33.8996
CD2255	NA	L79	P1|CADDE-L79-CD2255_1|Amazonas_Manaus|2020-12-22	P1	B	MANAUS	2020-12-22		NA	16.4	18.2	1952	25.5965	19951	12361	44.2966
CD2256	EPI_ISL_1060970	L79	P1|CADDE-L79-CD2256_1|Amazonas_Manaus|2020-12-23	P1	B	MANAUS	2020-12-23		NA			3006	38.4189	23581	17858	62.0674
CD2257	NA	L79	Other|CADDE-L79-CD2257_1|Amazonas_Manaus|2020-12-23	Other	B	MANAUS	2020-12-23		NA	20.7	23.4	1391	21.2509	12181	7147	27.84
CD2258	EPI_ISL_1060979	L79	B1_1_28|CADDE-L79-CD2258_1|Amazonas_Manaus|2020-12-22	B.1.1.28	B	MANAUS	2020-12-22	2020-12-20	NA	18.7	20.4	3413	42.8979	26455	20576	72.0128
CD2264	EPI_ISL_1064746	L79	P1|CADDE-L79-CD2264_1|Amazonas_Manaus|2020-12-27	P1	B	MANAUS	2020-12-27	2020-12-22	NA	17.5	19.8	2624	33.4507	22150	15253	56.1248
CD2266	EPI_ISL_1060960	L79	P1|CADDE-L79-CD2266_1|Amazonas_Manaus|2020-12-27	P1	B	MANAUS	2020-12-27	2020-12-22	NA	18.1	20.1	2062	26.8977	22315	12667	49.9883
CD2269	EPI_ISL_1060966	L79	P1|CADDE-L79-CD2269_1|Amazonas_Manaus|2020-12-26	P1	B	MANAUS	2020-12-26		NA	13.3	15.2	2451	31.7497	24725	15763	58.4423
CD2270	EPI_ISL_1060964	L79	P1|CADDE-L79-CD2270_1|Amazonas_Manaus|2020-12-26	P1	B	MANAUS	2020-12-26		NA	15.3	17.4	2539	32.6929	26031	15270	58.7934
CD2271	NA	L79	P1|CADDE-L79-CD2271_1|Amazonas_Manaus|2020-12-26	P1	B	MANAUS	2020-12-26	2020-12-24	NA	15.4	17.3	1847	23.5244	23082	10732	44.7213
CD2272_2	NA	L79	P1|CADDE-L79-CD2272_1|Amazonas_Manaus|2020-12-26	P1	B	MANAUS	2020-12-26	2020-12-24	NA	17.3	18.5	1271	16.1967	18486	5404	26.703
CD2277	EPI_ISL_1060919	L81	P2|CADDE-L81-CD2277|Amazonas_Manaus|2020-12-23	P.2	B	MANAUS	2020-12-23		NA	18.1	19.9	52559	653.618	29467	29283	97.9397
CD2278	EPI_ISL_1060913	L81	P1|CADDE-L81-CD2278|Amazonas_Manaus|2020-12-23	P1	B	MANAUS	2020-12-23		NA	15.2	17.1	64635	801.097	29216	29206	97.6822
CD2282	EPI_ISL_1060901	L81	B1_1_28|CADDE-L81-CD2282|Amazonas_Manaus|2020-12-23	B.1.1.28	B	MANAUS	2020-12-23	2020-12-21	NA	16.4	18.3	25901	321.561	29255	29040	97.127
CD2286	EPI_ISL_1061007	L82	P1|CADDE-L82-CD2286|Amazonas_Manaus|2020-12-26	P1	B	MANAUS	2020-12-26		NA	30.6	32.7	5752	68.9296	26689	24228	82.9582
CD2288	EPI_ISL_1061009	L82	P1|CADDE-L82-CD2288|Amazonas_Manaus|2020-12-26	P1	B	MANAUS	2020-12-26		NA	17.3	19.4	5103	63.5062	27794	23899	83.4097
CD2289	EPI_ISL_1060935	L82	P2|CADDE-L82-CD2289|Amazonas_Manaus|2020-12-26	P.2	B	MANAUS	2020-12-26		NA			6400	80.3678	28362	25210	89.7101
CD2293	EPI_ISL_1060975	L77	P1|CADDE-L77-CD2293|Amazonas_Manaus|2021-01-04	P1	B	MANAUS	2021-01-04	2020-12-29	NA	18.1	19.8	41189	542.326	24171	21840	68.7556
CD2294	EPI_ISL_1060883	L77	Other|CADDE-L77-CD2294|Amazonas_Manaus|2021-01-04	B.1.1.143	B	MANAUS	2021-01-04		NA			105593	1298.66	29209	28356	94.2882
CD2295	EPI_ISL_1064741	L77	P1|CADDE-L77-CD2295|Amazonas_Manaus|2021-01-04	P1	B	MANAUS	2021-01-04	2020-12-28	NA	19.1	21.2	48187	602.069	28511	26981	89.9977
CD2296	EPI_ISL_1064738	L77	B1_1_28|CADDE-L77-CD2296|Amazonas_Manaus|2021-01-04	B.1.1.28	B	MANAUS	2021-01-04		NA	21.2	22.9	46416	576.125	27760	26822	89.2385
CD2297	EPI_ISL_1060889	L77	P1|CADDE-L77-CD2297|Amazonas_Manaus|2021-01-04	P1	B	MANAUS	2021-01-04		NA			50898	635.351	28985	28965	95.9736
CD2298	EPI_ISL_1060906	L77	P1|CADDE-L77-CD2298|Amazonas_Manaus|2021-01-04	P1	B	MANAUS	2021-01-04		NA			106087	1308.58	29232	29062	96.9635
CD2299	EPI_ISL_1064737	L77	P1|CADDE-L77-CD2299|Amazonas_Manaus|2021-01-04	P1	B	MANAUS	2021-01-04		NA	15.3	17	48485	601.736	28984	28574	95.9736
CD2300	EPI_ISL_1060895	L77	P1|CADDE-L77-CD2300|Amazonas_Manaus|2021-01-04	P1	B	MANAUS	2021-01-04		NA	17.3	19.2	59996	745.605	29123	28344	95.1075
CD2301	EPI_ISL_1060897	L77	P1|CADDE-L77-CD2301|Amazonas_Manaus|2021-01-04	P1	B	MANAUS	2021-01-04	2021-01-03	NA	14.5	16.6	59701	740.324	29222	29005	96.0706
CD2302	EPI_ISL_1060880	L77	P1|CADDE-L77-CD2302|Amazonas_Manaus|2021-01-04	P1	B	MANAUS	2021-01-04		NA	18.2	20.2	55088	687.434	28771	27927	94.2213
CD2303	EPI_ISL_1064742	L77	P1|CADDE-L77-CD2303|Amazonas_Manaus|2021-01-04	P1	B	MANAUS	2021-01-04		NA			62456	772.053	28392	27494	90.6264
CD2304	EPI_ISL_1060932	L77	P1|CADDE-L77-CD2304|Amazonas_Manaus|2021-01-04	P1	B	MANAUS	2021-01-04		NA	19.6	21.6	46569	575.951	28395	27052	89.8104
CD2305	EPI_ISL_1060953	L77	P1|CADDE-L77-CD2305|Amazonas_Manaus|2021-01-04	P1	B	MANAUS	2021-01-04		NA	20.5	22.5	61295	759.052	28727	27701	92.4489
CD2307	EPI_ISL_1060934	L77	Other|CADDE-L77-CD2307|Amazonas_Manaus|2021-01-04	B.1.1.33	B	MANAUS	2021-01-04		NA			53933	666.109	28533	27172	91.0778
CD2308	EPI_ISL_1064750	L77	P1|CADDE-L77-CD2308|Amazonas_Manaus|2021-01-05	P1	B	MANAUS	2021-01-05		NA	18.6	20.4	32280	402.616	27875	26610	88.0915
CD2309	EPI_ISL_1064736	L77	P1|CADDE-L77-CD2309|Amazonas_Manaus|2021-01-05	P1	B	MANAUS	2021-01-05		NA	15.1	16.8	37406	461.644	28778	27948	93.8668
CD2311	EPI_ISL_1060930	L78	B1_1_28|CADDE-L78-CD2311_2|Amazonas_Manaus|2021-01-05	B.1.1.28	B	MANAUS	2021-01-05		NA	18.6	20.6	13072	161.647	28347	26790	89.603
CD2312	EPI_ISL_1060955	L78	P1|CADDE-L78-CD2312_2|Amazonas_Manaus|2021-01-05	P1	B	MANAUS	2021-01-05	2021-01-02	NA	15.9	17.9	23730	297.284	29245	27924	92.6997
CD2313	EPI_ISL_1060973	L78	P1|CADDE-L78-CD2313_2|Amazonas_Manaus|2021-01-05	P1	B	MANAUS	2021-01-05		NA			3092	38.9886	23824	17562	65.8797
CD2314	EPI_ISL_1060936	L78	P1|CADDE-L78-CD2314_2|Amazonas_Manaus|2021-01-06	P1	B	MANAUS	2021-01-06		NA	12.9	14.9	13132	162.89	27963	27058	89.7335
CD2315	EPI_ISL_1060956	L78	P1|CADDE-L78-CD2315_2|Amazonas_Manaus|2021-01-06	P1	B	MANAUS	2021-01-06		NA	16.4	18.4	27241	335.925	29125	27986	93.5458
CD2316	EPI_ISL_1060938	L78	P1|CADDE-L78-CD2316_2|Amazonas_Manaus|2021-01-06	P1	B	MANAUS	2021-01-06		NA	17.2	18.6	19758	245.806	28568	26887	90.3889
CD2317	EPI_ISL_1060892	L77	P1|CADDE-L77-CD2317|Amazonas_Manaus|2021-01-06	P1	B	MANAUS	2021-01-06		NA	16.5	18.6	48953	603.897	29171	28756	95.1042
CD2319	EPI_ISL_1061013	L77	P1|CADDE-L77-CD2319|Amazonas_Manaus|2021-01-05	P1	B	MANAUS	2021-01-05		NA	21.5	23.2	46112	571.587	26999	26123	84.4497
CD2321	EPI_ISL_1064740	L77	P1|CADDE-L77-CD2321|Amazonas_Manaus|2021-01-05	P1	B	MANAUS	2021-01-05		NA	18.9	20.6	45308	572.817	27724	26777	89.8806
CD2324	EPI_ISL_1060896	L77	P1|CADDE-L77-CD2324|Amazonas_Manaus|2021-01-07	P1	B	MANAUS	2021-01-07	2021-01-02	NA	17.8	19.6	55506	688.725	28909	28561	95.1075
CD2325	EPI_ISL_1060985	L77	P1|CADDE-L77-CD2325|Amazonas_Manaus|2021-01-07	P1	B	MANAUS	2021-01-07	2020-12-31	NA	24.1	25.5	39375	510.631	24335	22810	73.4174
CD2326	EPI_ISL_1060999	L77	P2|CADDE-L77-CD2326|Amazonas_Manaus|2021-01-01	P.2	B	MANAUS	2021-01-01		NA	20.9	22.8	51449	656.794	25847	23979	79.1192
CD2327	EPI_ISL_1061010	L77	P1|CADDE-L77-CD2327|Amazonas_Manaus|2021-01-08	P1	B	MANAUS	2021-01-08		NA	23.2	25.2	67759	852.036	26835	25633	83.6204
CD2328	EPI_ISL_1060991	L77	P1|CADDE-L77-CD2328|Amazonas_Manaus|2021-01-08	P1	B	MANAUS	2021-01-08	2021-01-03	NA	20.9	22.7	27715	358.315	25164	22771	76.1529
CD2334	EPI_ISL_1061011	L78	P1|CADDE-L78-CD2334_2|Amazonas_Manaus|2021-01-09	P1	B	MANAUS	2021-01-09		NA	15.2	17.5	16836	209.31	27479	24908	83.7174
CD2337	EPI_ISL_1060959	L78	P1|CADDE-L78-CD2337_2|Amazonas_Manaus|2021-01-09	P1	B	MANAUS	2021-01-09		NA	16.6	18.4	39990	494.045	28855	28381	93.5692
CD2338	EPI_ISL_1060961	L78	P1|CADDE-L78-CD2338_2|Amazonas_Manaus|2021-01-05	P1	B	MANAUS	2021-01-05		NA	19.1	20.9	7285	101.537	19376	15544	50.5367
CD2340	NA	L78	P1|CADDE-L78-CD2340_2|Amazonas_Manaus|2021-01-05	P1	B	MANAUS	2021-01-05	2021-01-01	NA	19.5	21.3	7081	99.9221	17690	13601	44.126
CD2342	EPI_ISL_1061026	L78	P1|CADDE-L78-CD2342_2|Amazonas_Manaus|2021-01-05	P1	B	MANAUS	2021-01-05		NA	14.9	16.7	7567	95.0396	27680	25635	88.5296
CD2348	EPI_ISL_1061000	L78	P1|CADDE-L78-CD2348_2|Amazonas_Manaus|2021-01-05	P1	B	MANAUS	2021-01-05	2021-01-02	NA	15.7	16.8	6452	80.3355	28003	24455	80.42
CD2349_2	EPI_ISL_1060996	L78	P1|CADDE-L78-CD2349_2|Amazonas_Manaus|2021-01-05	P1	B	MANAUS	2021-01-05		NA	17.5	19.6	6406	79.9487	26523	23362	78.4971
CD2351	EPI_ISL_1061023	L78	P1|CADDE-L78-CD2351_2|Amazonas_Manaus|2021-01-05	P1	B	MANAUS	2021-01-05		NA	14.6	16.4	12743	158.312	28469	26584	87.64
CD2357	EPI_ISL_1061016	L82	P2|CADDE-L82-CD2357|Amazonas_Manaus|2020-12-21	P.2	B	MANAUS	2020-12-21		NA	20	21.4	4558	57.5447	28200	23938	85.0216
CD2358	EPI_ISL_1060968	L82	Other|CADDE-L82-CD2358|Amazonas_Manaus|2020-12-21	B.1	B	MANAUS	2020-12-21		NA	26.3	27.5	6544	85.3409	21300	16817	58.1012
CD2360	EPI_ISL_1064745	L82	P1|CADDE-L82-CD2360|Amazonas_Manaus|2020-12-21	P1	B	MANAUS	2020-12-21		NA	15.6	17.6	14602	184.139	28802	28053	93.5291
CD2361	EPI_ISL_1064748	L82	P1|CADDE-L82-CD2361|Amazonas_Manaus|2020-12-21	P1	B	MANAUS	2020-12-21	2020-12-17	NA	21.6	23.4	7524	96.8447	27553	24748	83.4264
CD2362	EPI_ISL_1060946	L82	Other|CADDE-L82-CD2362|Amazonas_Manaus|2020-12-21	B.1.1.180	B	MANAUS	2020-12-21		NA	14.6	16.9	8293	103.579	28387	27403	91.1414
CD2363	EPI_ISL_1060882	L84	P2|CADDE-L84-CD2363|Amazonas_Manaus|2020-12-21	P.2	B	MANAUS	2020-12-21		NA	34	36.9	23116	289.351	29077	27884	94.6393
CD2366	EPI_ISL_1061022	L82	P1|CADDE-L82-CD2366|Amazonas_Manaus|2020-12-20	P1	B	MANAUS	2020-12-20		NA	17.7	19.8	4445	56.3054	28275	25171	87.1117
CD2367	EPI_ISL_1060939	L82	P1|CADDE-L82-CD2367|Amazonas_Manaus|2020-12-21	P1	B	MANAUS	2020-12-21		NA	14.7	16.6	7547	94.7153	28553	27069	90.7467
CD2369	EPI_ISL_1060983	L84	Other|CADDE-L84-CD2369|Amazonas_Manaus|2020-12-19	B.1.1.33	B	MANAUS	2020-12-19		NA	24.2	26.2	12970	163.298	24781	21497	70.9561
CD2370	EPI_ISL_1060980	L84	P2|CADDE-L84-CD2370|Amazonas_Manaus|2020-12-19	P.2	B	MANAUS	2020-12-19	2020-12-13	NA	24.5	26.7	11469	144.421	25668	21659	69.6887
CD2371	EPI_ISL_1060988	L82	Other|CADDE-L82-CD2371|Amazonas_Manaus|2020-12-19	B.1.1.33	B	MANAUS	2020-12-19		NA	21.3	23.7	5859	75.1032	25792	21159	72.9057
CD2372	EPI_ISL_1064739	L82	P2|CADDE-L82-CD2372|Amazonas_Manaus|2020-12-19	P.2	B	MANAUS	2020-12-19		NA	17.5	19.8	12666	159.602	28564	26990	90.0211
CD2373	NA	L82	Other|CADDE-L82-CD2373|Amazonas_Manaus|2020-12-19	Other	B	MANAUS	2020-12-19		NA	27.1	29.2	3225	48.6325	15730	11556	38.3507
CD2374	EPI_ISL_1064749	L82	P1|CADDE-L82-CD2374|Amazonas_Manaus|2020-12-19	P1	B	MANAUS	2020-12-19		NA	14.4	16.3	9088	114.064	27906	25851	85.6703
CD2386	EPI_ISL_1061028	L84	B1_1_28|CADDE-L84-CD2386|Amazonas_Manaus|2020-12-18	B.1.1.28	B	MANAUS	2020-12-18	2020-12-10	NA	19.7	21.8	21822	272.276	27831	26330	88.8138
CD2387	EPI_ISL_1061021	L84	P1|CADDE-L84-CD2387|Amazonas_Manaus|2020-12-18	P1	B	MANAUS	2020-12-18	2020-12-12	NA	17.4	19.8	14643	184.648	28109	25440	86.0616
CD2390	EPI_ISL_1060885	L84	B1_1_28|CADDE-L84-CD2390|Amazonas_Manaus|2020-12-18	B.1.1.28	B	MANAUS	2020-12-18	2020-12-15	NA	15.3	16.3	34184	425.817	29422	28429	95.3583
CD2391	EPI_ISL_1060992	L84	B1_1_28|CADDE-L84-CD2391|Amazonas_Manaus|2020-12-18	B.1.1.28	B	MANAUS	2020-12-18	2020-12-11	NA	19.9	21.6	14519	184.805	25157	22990	75.1229
CD2393	EPI_ISL_1060894	L84	P1|CADDE-L84-CD2393|Amazonas_Manaus|2020-12-18	P1	B	MANAUS	2020-12-18		NA	15.2	17.4	27532	344.069	29003	28497	95.5055
CD2394	EPI_ISL_1061020	L84	Other|CADDE-L84-CD2394|Amazonas_Manaus|2020-12-18	B.1.1.33	B	MANAUS	2020-12-18		NA	15.1	17.4	20736	245.895	28826	27429	86.804
CD2403	NA	L82	Other|CADDE-L82-CD2403|Amazonas_Manaus|2020-12-21	Other	B	MANAUS	2020-12-21		NA	22.9	24.7	1380	20.3878	13826	7099	26.9438
CD2404	EPI_ISL_1061002	L82	P1|CADDE-L82-CD2404|Amazonas_Manaus|2020-12-21	P1	B	MANAUS	2020-12-21		NA	22.2	24.3	14865	190.453	25856	23997	78.7546
CD2414	EPI_ISL_1060881	L87	P1|CADDE-L87-CD2414|Amazonas_Manaus|2020-12-16	P1	B	MANAUS	2020-12-16		NA			138424	1722.44	29030	28109	94.0132
CD2415	EPI_ISL_1061032	L87	P2|CADDE-L87-CD2415|Amazonas_Manaus|2020-12-16	P.2	B	MANAUS	2020-12-16		NA	0	42.9	54475	684.014	29622	29424	98.4113
CD2416	EPI_ISL_1061015	L87	P2|CADDE-L87-CD2416|Amazonas_Manaus|2020-12-16	P.2	B	MANAUS	2020-12-16		NA	11.8	13.9	54095	690.681	28005	25702	85.9627
CD2420	EPI_ISL_1064743	L84	Other|CADDE-L84-CD2420|Amazonas_Manaus|2020-12-16	B.1.1.33	B	MANAUS	2020-12-16		NA	27.5	29.7	27719	349.685	28133	26941	90.9741
CD2423	EPI_ISL_1060944	L84	P1|CADDE-L84-CD2423|Amazonas_Manaus|2020-12-16	P1	B	MANAUS	2020-12-16	2020-12-12	NA	13.1	15.2	31754	398.961	28561	27728	91.041
CD2424	EPI_ISL_1060982	L84	Other|CADDE-L84-CD2424|Amazonas_Manaus|2020-12-16	B.1.401	B	MANAUS	2020-12-16	2020-12-13	NA	12.8	14.5	5048	64.085	25967	20974	71.3574
CD2425	EPI_ISL_1061014	L84	P2|CADDE-L84-CD2425|Amazonas_Manaus|2020-12-16	P.2	B	MANAUS	2020-12-16		NA	16.1	17.8	27766	344.905	27075	26050	85.0349
CD2432	NA	L81	B1_1_28|CADDE-L81-CD2432|Amazonas_Manaus|2020-12-21	B.1.1.28	B	MANAUS	2020-12-21		NA	24.1	26.4	4464	59.5702	18358	14541	48.6337
CD2435	EPI_ISL_1060917	L81	P2|CADDE-L81-CD2435|Amazonas_Manaus|2020-12-21	P.2	B	MANAUS	2020-12-21		NA	13.9	15.7	29904	369.543	29441	29256	97.8494
CD2437	EPI_ISL_1060942	L84	B1_1_28|CADDE-L84-CD2437|Amazonas_Manaus|2020-12-18	B.1.1.28	B	MANAUS	2020-12-18		NA	19.4	21.7	17467	224.429	27874	27027	89.991
CD2438	EPI_ISL_1064744	L82	B1_1_28|CADDE-L82-CD2438|Amazonas_Manaus|2020-12-20	B.1.1.28	B	MANAUS	2020-12-20		NA	16.3	18.3	9982	126.061	28611	27434	91.8336
CD2440	EPI_ISL_1064747	L82	Other|CADDE-L82-CD2440|Amazonas_Manaus|2020-12-19	B.1	B	MANAUS	2020-12-19	2020-12-13	NA	21.4	23.6	7016	89.6258	25571	23224	75.6011
CD2443	EPI_ISL_1061017	L82	P1|CADDE-L82-CD2443|Amazonas_Manaus|2020-12-19	P1	B	MANAUS	2020-12-19	2020-12-14	NA	19.5	21.3	14258	182.467	27518	25285	85.1921
CD2445	EPI_ISL_1060945	L81	P2|CADDE-L81-CD2445|Amazonas_Manaus|2020-12-21	P.2	B	MANAUS	2020-12-21	2020-12-14	NA	20.8	22.3	64804	795.175	28249	27148	90.799
CD2447	EPI_ISL_1060989	L84	Other|CADDE-L84-CD2447|Amazonas_Manaus|2020-12-09	B.1	B	MANAUS	2020-12-09		NA	23.1	24.4	13020	168.888	25283	22418	73.4475
CD2448	EPI_ISL_1061018	L84	B1_1_28|CADDE-L84-CD2448|Amazonas_Manaus|2020-12-10	B.1.1.28	B	MANAUS	2020-12-10		NA	19.6	21.6	16427	204.378	27920	26159	85.5934
CD2453	EPI_ISL_1060922	L81	P2|CADDE-L81-CD2453|Amazonas_Manaus|2020-12-31	P.2	B	MANAUS	2020-12-31		NA	14.5	16.8	105325	1298.91	29629	29511	98.7023
CD2454	EPI_ISL_1061019	L84	P2|CADDE-L84-CD2454|Amazonas_Manaus|2020-12-09	P.2	B	MANAUS	2020-12-09	2020-12-05	NA	22	23.7	19316	243.208	27964	25836	85.7238
CD2455	EPI_ISL_1060879	L84	P1|CADDE-L84-CD2455|Amazonas_Manaus|2020-12-06	P1	B	MANAUS	2020-12-06		NA	17.6	19.6	35083	439.396	28726	28037	93.6796
CD2458	EPI_ISL_1060905	L81	P2|CADDE-L81-CD2458|Amazonas_Manaus|2020-12-23	P.2	B	MANAUS	2020-12-23		NA	14.1	15.4	100032	1241	29414	29214	97.709
CD2459	EPI_ISL_1061004	L81	P2|CADDE-L81-CD2459|Amazonas_Manaus|2020-12-31	P.2	B	MANAUS	2020-12-31	2020-12-29	NA	19.6	21.8	9281	115.28	26734	24401	81.6114
CD2462	EPI_ISL_1060957	L81	P2|CADDE-L81-CD2462|Amazonas_Manaus|2020-12-28	P.2	B	MANAUS	2020-12-28		NA			37339	460.339	28787	28263	94.5282
CD2463	EPI_ISL_1060952	L87	P2|CADDE-L87-CD2463|Amazonas_Manaus|2020-12-24	P.2	B	MANAUS	2020-12-24	2020-12-20	NA	21.8	28.8	75032	942.621	28795	27571	92.2138
CD2464	EPI_ISL_1060908	L84	Other|CADDE-L84-CD2464|Amazonas_Manaus|2020-12-12	B.1.1.143	B	MANAUS	2020-12-12	2020-12-08	NA	18.1	20	33517	415.974	29098	29012	96.4786
CD2465	EPI_ISL_1060950	L84	Other|CADDE-L84-CD2465|Amazonas_Manaus|2020-12-12	B.1.1.143	B	MANAUS	2020-12-12		NA	18.1	19.8	19435	244.827	28589	27634	91.7232
CD2469	EPI_ISL_1060898	L81	P1|CADDE-L81-CD2469|Amazonas_Manaus|2020-12-31	P1	B	MANAUS	2020-12-31	2020-12-27	NA	20.2	22.3	62178	776.12	29057	28814	96.3711
CD2471	EPI_ISL_1060888	L81	P1|CADDE-L81-CD2471|Amazonas_Manaus|2020-12-28	P1	B	MANAUS	2020-12-28	2020-12-26	NA	13.6	15.7	33997	422.767	28972	28792	96.2975
CD2472	EPI_ISL_1060937	L82	P1|CADDE-L82-CD2472|Amazonas_Manaus|2020-12-24	P1	B	MANAUS	2020-12-24	2020-12-21	NA	15.4	17.4	9626	120.661	28560	26498	89.8271
CD2476	EPI_ISL_1060877	L84	P1|CADDE-L84-CD2476|Amazonas_Manaus|2020-12-07	P1	B	MANAUS	2020-12-07		NA	17.6	18.8	24676	307.042	28835	28066	94.4621
CD2479	EPI_ISL_1060951	L84	P2|CADDE-L84-CD2479|Amazonas_Manaus|2020-12-08	P.2	B	MANAUS	2020-12-08		NA	20.1	21.2	34697	437.202	28846	27910	91.8804
CD2571	EPI_ISL_1060976	L87	Other|CADDE-L87-CD2571|Amazonas_Manaus|2020-11-12	B.1.1.39	B	MANAUS	2020-11-12	2020-11-08	NA	18.9	21	30337	394.618	23605	21231	71.0091
CD2572	EPI_ISL_1060929	L87	B1_1_28|CADDE-L87-CD2572|Amazonas_Manaus|2020-11-06	B.1.1.28	B	MANAUS	2020-11-06		NA	16.3	18.3	52747	665.104	28125	26982	90.2438
CD2573	EPI_ISL_1060940	L87	P2|CADDE-L87-CD2573|Amazonas_Manaus|2020-11-16	P.2	B	MANAUS	2020-11-16		NA	18	19.8	46847	587.908	28473	27465	91.8593
CD2574	EPI_ISL_1060941	L87	B1_1_28|CADDE-L87-CD2574|Amazonas_Manaus|2020-11-16	B.1.1.28	B	MANAUS	2020-11-16		NA	16.7	18.5	62226	778.364	28149	27208	90.9997
CD2583	EPI_ISL_1061030	L87	B1_1_28|CADDE-L87-CD2583|Amazonas_Manaus|2020-11-06	B.1.1.28	B	MANAUS	2020-11-06	2020-11-02	NA	17.2	19.4	54380	691.353	27481	26350	88.13
CD2585	EPI_ISL_1060998	L87	B1_1_28|CADDE-L87-CD2585|Amazonas_Manaus|2020-11-06	B.1.1.28	B	MANAUS	2020-11-06		NA	19.2	20.7	34977	442.191	25874	23935	80.0528
CD2586	EPI_ISL_1060987	L87	Other|CADDE-L87-CD2586|Amazonas_Manaus|2020-11-05	B.1.1.269	B	MANAUS	2020-11-05	2020-11-03	NA	20.8	22.6	33459	432.574	24737	22531	75.357
CD2626	EPI_ISL_1061012	L87	B1_1_28|CADDE-L87-CD2626|Amazonas_Manaus|2020-11-17	B.1.1.28	B	MANAUS	2020-11-17		NA	12.6	14.8	40565	511.002	27103	25023	83.6918
CD2646	EPI_ISL_1061024	L81	P2|CADDE-L81-CD2646|Amazonas_Manaus|2021-01-04	P.2	B	MANAUS	2021-01-04		NA	21.5	23.3	12967	160.571	27478	25838	86.4176
CD2649	EPI_ISL_1060948	L81	P1|CADDE-L81-CD2649|Amazonas_Manaus|2021-01-04	P1	B	MANAUS	2021-01-04	2021-01-03	NA	16.9	18.4	50883	636.527	28430	27334	91.4211
CD2650	EPI_ISL_1060911	L81	P1|CADDE-L81-CD2650|Amazonas_Manaus|2021-01-04	P1	B	MANAUS	2021-01-04		NA	15.5	17.4	21250	263.879	29209	28758	96.1838
CD2652	EPI_ISL_1060899	L81	P1|CADDE-L81-CD2652|Amazonas_Manaus|2021-01-04	P1	B	MANAUS	2021-01-04		NA	13.8	15.2	28966	360.255	29282	28758	96.1838
CD2653	EPI_ISL_1060915	L81	P1|CADDE-L81-CD2653|Amazonas_Manaus|2021-01-01	P1	B	MANAUS	2021-01-01		NA			48940	609.851	29211	29048	97.1538
CD2654	EPI_ISL_1060890	L81	P1|CADDE-L81-CD2654|Amazonas_Manaus|2021-01-04	P1	B	MANAUS	2021-01-04		NA	19.2	21.5	23029	286.75	29052	28573	95.5651
CD2655	EPI_ISL_1060909	L81	P2|CADDE-L81-CD2655|Amazonas_Manaus|2021-01-04	P.2	B	MANAUS	2021-01-04		NA	23.4	25.3	72361	901.715	29081	28643	95.7992
CD2656	NA	L81	P1|CADDE-L81-CD2656|Amazonas_Manaus|2021-01-04	P1	B	MANAUS	2021-01-04		NA	23.6	25.1	2705	34.4865	19791	12064	40.3492
CD2657	EPI_ISL_1060965	L81	P1|CADDE-L81-CD2657|Amazonas_Manaus|2021-01-04	P1	B	MANAUS	2021-01-04		NA	23.6	25.1	4801	62.1702	21557	16786	56.1423
CD2658	EPI_ISL_1060912	L81	P1|CADDE-L81-CD2658|Amazonas_Manaus|2021-01-04	P1	B	MANAUS	2021-01-04		NA	23.4	24.7	52667	660.567	29216	29050	97.1604
CD2669	EPI_ISL_1060921	L84	P2|CADDE-L84-CD2669|Amazonas_Manaus|2020-12-02	P.2	B	MANAUS	2020-12-02		NA	14.5	16.7	26921	336.183	29357	29268	97.3815
CD2676	EPI_ISL_1061005	L82	P1|CADDE-L82-CD2676|Amazonas_Manaus|2020-12-22	P1	B	MANAUS	2020-12-22	2020-12-19	NA	16.4	18.7	5518	70.2921	26256	23495	80.3766
CD2677	EPI_ISL_1061008	L82	P1|CADDE-L82-CD2677|Amazonas_Manaus|2020-12-23	P1	B	MANAUS	2020-12-23		NA	17.2	19.3	5985	76.696	26494	23012	82.1189
CD2680	EPI_ISL_1060878	L87	P2|CADDE-L87-CD2680|Amazonas_Manaus|2020-12-23	P.2	B	MANAUS	2020-12-23		NA	20.3	22.1	102661	1277.38	28988	28311	94.6888
CD2691	EPI_ISL_1060907	L87	Other|CADDE-L87-CD2691|Amazonas_Manaus|2020-05-27	B.1.195	B	MANAUS	2020-05-27	2020-05-21	NA	18.1	20.2	76983	968.27	29007	28498	95.3142
CD2692	EPI_ISL_1061003	L87	Other|CADDE-L87-CD2692|Amazonas_Manaus|2020-11-04	B.1.1.269	B	MANAUS	2020-11-04		NA	20.6	22.9	61868	780.976	26178	24390	81.5746
CD2693	EPI_ISL_1061031	L87	Other|CADDE-L87-CD2693|Amazonas_Manaus|2020-05-27	B.1.195	B	MANAUS	2020-05-27		NA	16.2	18.5	265596	3116.05	29629	29614	99.0468
CD2702	EPI_ISL_1060916	L87	B1_1_28|CADDE-L87-CD2702|Amazonas_Manaus|2020-11-06	B.1.1.28	B	MANAUS	2020-11-06	2020-11-03	NA	15.6	17.7	149172	1870.57	29628	29409	98.3611
CD2704	EPI_ISL_1060903	L87	B1_1_28|CADDE-L87-CD2704|Amazonas_Manaus|2020-11-16	B.1.1.28	B	MANAUS	2020-11-16		NA	14.8	17.6	55050	690.877	29222	28901	96.6621
CD2705	EPI_ISL_1060958	L87	Other|CADDE-L87-CD2705|Amazonas_Manaus|2020-11-02	B.1.1.143	B	MANAUS	2020-11-02		NA	17.1	19.3	73983	933.186	28967	27959	93.5115
CD2706	EPI_ISL_1060933	L87	B1_1_28|CADDE-L87-CD2706|Amazonas_Manaus|2020-11-03	B.1.1.28	B	MANAUS	2020-11-03	2020-10-30	NA	19.7	21.2	75375	952.068	28220	26957	90.1602
CD2708	EPI_ISL_1060893	L87	Other|CADDE-L87-CD2708|Amazonas_Manaus|2020-11-11	B.1.1.10	B	MANAUS	2020-11-11		NA	21.2	23.1	70560	884.606	29045	28580	95.5885
CD2709	EPI_ISL_1060984	L87	Other|CADDE-L87-CD2709|Amazonas_Manaus|2020-11-05	B.1.1.15	B	MANAUS	2020-11-05	2020-11-02	NA	17.3	19.2	25446	330.849	24130	22237	74.3737
