## Supplementary material for "Genomics and epidemiology of a novel SARS-CoV-2 lineage in Manaus, Brazil": Data S4

### Sheet: Data S4
origin	destination	total_pass
MANAUS	RR	3294
AM	MANAUS	7045
MANAUS	AM	8634
MANAUS	AC	151
MANAUS	RO	6603
RR	MANAUS	643
RO	MANAUS	2551
AC	MANAUS	159
MANAUS	SP	16251
SP	MANAUS	31212
MANAUS	DF	3102
DF	MANAUS	12838
MANAUS	RJ	1154
GO	MANAUS	0
PA	MANAUS	8138
MANAUS	PA	5926
MANAUS	RN	0
MANAUS	CE	4434
CE	MANAUS	6154
RJ	MANAUS	1783
MG	MANAUS	0
MANAUS	GO	0
PE	MANAUS	2302
MANAUS	MG	27
MANAUS	PE	1605
